# Frequent Quantitation of Circulating Tumor Cells Predictive of Real-Time Therapy Response

**DOI:** 10.1101/2022.01.03.22268688

**Authors:** Christine M. Lim, Junli Shi, Jess Vo, Wai Min Phyo, Min Hu, Min Chin Tan, Augustine Tee, Yoon Sim Yap, Wenlong Nei, Daniel Chan, Seng Weng Wong, Meusia Neo, Norhidayah Binte Mohammad Mazian, Jackie Y. Ying, Min-Han Tan, Kaicheng Liang, Jamie Mong

## Abstract

Precision medicine is playing an increasingly important role in cancer management and treatment. Specifically in the field of oncology, circulating tumor cells (CTCs) hold significant promise in enabling non-invasive prognostication and near real-time monitoring to individualize treatments. In this study, we present strong associations between CTC subtype counts with treatment response and tumor staging in lung, nasopharyngeal and breast cancers. Longitudinal analysis of CTC count changes over short-time windows further reveals the ability to predict treatment response close to real-time. Our findings demonstrate the suitability of CTCs as a definitive blood-based metric for continuous treatment monitoring. Robust processing of high-throughput image data, explainable classification of CTC subtypes and accurate quantification were achieved using an in-house image analysis system ‘CTC-Quant’, which showed excellent agreement with expert opinion upon extensive validation.
