## Supplementary Table 1 for "Frequent Quantitation of Circulating Tumor Cells Predictive of Real-Time Therapy Response"

### Sheet: lung cancer (NUH-LCA)
patient_num	clinical stage	clinical response (cycle 2)	response_status (cycle 2)	clinical response (last reading)	response_status (last cycle)	Treatment (on day of sample taken)
P01	IV	SD	responder	SD	continue-responding	Gefitinib + HCQ
P02	IV	SD	responder	PD	stopped-responding	Gefitinib + HCQ
P03	IV	PR	responder	PR	continue-responding	Gefitinib + HCQ
P04	IV	PR	responder	PD	stopped-responding	Gefitinib + HCQ
P05	IV	PR	responder	PD	stopped-responding	Gefitinib + HCQ
P06	IV	PD	non-responder	PD	non-responder	Gefitinib + HCQ
P07	IV	PD	non-responder	PD	non-responder	Gefitinib + HCQ
P08	IV	PD	non-responder	PD	non-responder	Gefitinib + HCQ
P09	IV	PD	non-responder	PD	non-responder	Gefitinib + HCQ
P10	IV	PD	non-responder	PD	non-responder	Gefitinib + HCQ
P11	IV	SD	responder	SD	continue-responding	Gefitinib + HCQ
		Key:
		PR - partial response
		SD - stable disease
		PD - progressive disease

### Sheet: nasopharygneal cancer
sample_num	staging_grp	followup_status	responder_status	EBV_before	EBV_after	EBV_before_group	EBV_after_group
1	II-III	NED	responder	159280	Undetectable	>2200	Undetectable
2	II-III	NED	responder	22127	NA	>2200	NA
3	II-III	NED	responder	7904	NA	>2200	NA
4	II-III	NED	responder	Undetectable	Undetectable	Undetectable	Undetectable
5	IV	NED	responder	<2200	Undetectable	<2200	Undetectable
6	I	NED	responder	Undetectable	NA	Undetectable	NA
7	I	NED	responder	Undetectable	NA	Undetectable	NA
8	I	NED	responder	Undetectable	NA	Undetectable	NA
9	II-III	DOD	non-responder	14592	Undetectable	>2200	Undetectable
10	IV	AWD	non-responder	<2200	Undetectable	>2200	Undetectable
11	II-III	NED	responder	24569	Undetectable	>2200	Undetectable
12	IV	DOD	non-responder	152020	Undetectable	>2200	Undetectable
13	II-III	NED	responder	Undetectable	Undetectable	Undetectable	Undetectable
14	I	NED	responder	Undetectable	Undetectable	Undetectable	Undetectable
15	NA	NA	NA	Undetectable	NA	Undetectable	NA
16	NA	NA	NA	8938	Undetectable	>2200	Undetectable
17	II-III	NED	responder	<2200	Undetectable	<2200	Undetectable
18	IV	NED	responder	103620	Undetectable	>2200	Undetectable
19	I	NED	responder	<2200	Undetectable	<2200	Undetectable
20	II-III	NED	responder	<2200	NA	<2200	NA
21	II-III	NED	responder	<2200	Undetectable	<2200	Undetectable
22	II-III	NED	responder	3884	Undetectable	>2200	Undetectable
23	II-III	NED	responder	NA	Undetectable	NA	Undetectable
24	I	NED	responder	Undetectable	Undetectable	Undetectable	Undetectable
25	IV	NA	NA	57035	NA	>2200	NA
26	IV	NED	responder	<2200	Undetectable	<2200	Undetectable
27	II-III	NED	responder	<2200	Undetectable	<2200	Undetectable
28	I	NED	responder	Undetectable	Undetectable	Undetectable	Undetectable
29	II-III	NED	responder
30	II-III	NED	responder
31	IV	NED	responder
32	II-III	NED	responder
33	IV	DOD	non-responder
34	II-III	NED	responder
35	II-III	NED	responder
36	II-III	NED	responder
37	II-III	NED	responder
38	IV	AWD	non-responder
39	II-III	DOD	non-responder
40	II-III	NED	responder
57	NA	NA	NA

### Sheet: breast cancer
sample_id	Stage	ER	PR	HER2
BC021	4	Neg	Neg	Pos
BC022	4	Neg	Neg	Pos
BC034	4	Pos	Neg	Neg
BC036	3	Neg	Neg	Pos
BC004	4	Neg	Neg	Pos
BC006	4	Pos	Neg	Pos
BC007	3	Pos	Neg	Pos
BC009	4	Neg	Neg	Pos
BC010	4	Pos	Pos	Pos
BC011	4	Neg	Neg	Pos
BC014	4
BC017	3	Neg	Neg	Pos
BC020	4	Pos	Neg	Pos
BC038	4
BC047	4	Pos	Neg	Pos
BC049	4	Pos	Neg	Pos
BC050	2	Neg	Neg	Pos
BC057	4	Neg	Neg	Pos
BC068	4	Pos	Neg	Pos
BC070	3
BC083	3	Pos	Pos	Pos
BC103	3	Neg	Neg	Pos
BC107	3	Pos	Pos	Pos
BC110	3	Pos	Pos	Pos
BC114	4	Pos	Pos	Pos
BC116	4	Neg	Neg	Pos
BC117	4	Pos	Neg	Pos
BC118	3	Pos	Pos	Pos
BC127	4	Neg	Neg	Pos
BC142	2	Pos	Neg	Pos
BC025	4	Pos	Pos	Pos
BC027	4	Neg	Neg	Pos
BC019	4	Pos	Pos	Pos
BC085	2	Pos	Pos	Pos
BC112	3	Equivocal	Neg	Pos
BC140	3	Neg	Neg	Pos
BC026	4	Neg	Neg	Pos
BC066	4	Neg	Neg	Pos
BC072	4
BC153	4	Pos	Pos	Pos
BC105	2	Pos	Pos	Pos
