## Supplementary Table 2 for "Frequent Quantitation of Circulating Tumor Cells Predictive of Real-Time Therapy Response"

### Sheet: lung cancer (NUH-LCA)
batch_id	patient_num	postCycle	status	epCTC	bipCTC	epTypeCTC	mCTC	totalCTC	clusters	notes
NUH-LCA	P01	0	BL	1	0	1	45	46	0
NUH-LCA		1		3	0	3	9	12	2
NUH-LCA		2	SD	0	0	0	4	4	0
NUH-LCA		3		2	0	2	2	4	0
NUH-LCA		4		2	0	2	2	4	0	*missing reading 4, used closest earlier reading, reading 2
NUH-LCA		5		0	0	0	777	777	36
NUH-LCA		6	SD	5	2	7	6	13	0
NUH-LCA		7		1	1	2	15	17	0
NUH-LCA		8	SD	0	2	2	6	8	0
NUH-LCA		9		1	1	2	324	326	2
NUH-LCA		10	SD	1	0	1	2	3	0
NUH-LCA	P02	0	BL	92	30	122	20	142	0
NUH-LCA		1		26	2	28	15	43	0
NUH-LCA		2	SD	6	0	6	15	21	0
NUH-LCA		3		6	7	13	108	121	1
NUH-LCA		4	SD	1	0	1	11	12	0
NUH-LCA		5		5	0	5	88	93	1
NUH-LCA		6	SD	1	1	2	47	49	0
NUH-LCA		7		0	2	2	10	12	0
NUH-LCA		8	SD	0	0	0	4	4	0
NUH-LCA		9		0	0	0	5	5	0
NUH-LCA		10	SD	3	0	3	13	16	0
NUH-LCA		11		1	0	1	19	20	0
NUH-LCA		12	SD	0	0	0	7	7	0
NUH-LCA		13		0	1	1	4	5	0
NUH-LCA		14	SD	2	1	3	6	9	2
NUH-LCA		15		3	14	17	25	42	0
NUH-LCA		16	SD	2	8	10	73	83	0
NUH-LCA		17		3	2	5	42	47	0
NUH-LCA		18	SD	2	1	3	191	194	3
NUH-LCA		19		2	0	2	39	41	0
NUH-LCA		20	PD	0	0	0	788	788	59
NUH-LCA	P03	0	BL	4	3	7	57	64	0
NUH-LCA		1		2	0	2	2	4	0
NUH-LCA		2	PR	1	5	6	43	49	0
NUH-LCA		3		1	1	2	8	10	0
NUH-LCA		4	PR	1	2	3	15	18	0
NUH-LCA		5		0	0	0	0	0	0
NUH-LCA		6	PR	1	0	1	0	1	0
NUH-LCA		7		5	1	6	15	21	0
NUH-LCA		8	SD	0	0	0	8	8	0
NUH-LCA		9		0	0	0	37	37	1
NUH-LCA		10	SD	0	0	0	4	4	0
NUH-LCA		11		6	2	8	76	84	0
NUH-LCA		12	SD	0	0	0	4	4	0
NUH-LCA		13		3	0	3	8	11	0
NUH-LCA		14	SD	0	1	1	26	27	0
NUH-LCA		15		1	3	4	8	12	0
NUH-LCA		16	PR	2	1	3	16	19	0
NUH-LCA		18	PR	1	3	4	19	23	0
NUH-LCA		19		1	0	1	15	16	0
NUH-LCA		20	PR	3	0	3	7	10	0
NUH-LCA		21	PR	0	1	1	14	15	0
NUH-LCA		22		1	0	1	175	176	0
NUH-LCA		23		3	0	3	24	27	0
NUH-LCA		24	PR	0	0	0	12	12	0
NUH-LCA		25		1	0	1	8	9	0
NUH-LCA		26	PR	1	0	1	11	12	0
NUH-LCA	P04	0	BL	21	18	39	49	88	0
NUH-LCA		1		4	5	9	37	46	0
NUH-LCA		2	PR	6	3	9	293	302	2
NUH-LCA		3		19	12	31	6	37	0
NUH-LCA		4	PD	3	2	5	44	49	0
NUH-LCA	P05	0	BL	44	1	45	35	80	0
NUH-LCA		1		13	6	19	11	30	0
NUH-LCA		2	PR	31	37	68	7	75	0
NUH-LCA		3		31	48	79	87	166	0
NUH-LCA		4	PR	3	8	11	57	68	0
NUH-LCA		6	PR	0	0	0	7	7	0
NUH-LCA		9		0	0	0	3	3	0
NUH-LCA		10	PR	0	0	0	26	26	0
NUH-LCA		11		0	0	0	3	3	0
NUH-LCA		12	PR	13	0	13	5	18	0
NUH-LCA		13		0	0	0	2	2	0
NUH-LCA		14	PR	0	0	0	75	75	1
NUH-LCA		15	PD	0	0	0	12	12	1
NUH-LCA	P06	0	BL	14	0	14	3	17	0
NUH-LCA		1		1	16	17	447	464	8
NUH-LCA		2	PD	0	0	0	0	0	0
NUH-LCA	P07	0	BL	2	0	2	5	7	0
NUH-LCA		1		1	2	3	21	24	0
NUH-LCA		2	PD	1	1	2	235	237	6
NUH-LCA	P08	0	BL	0	0	0	11	11	0
NUH-LCA		1		2	4	6	508	514	19
NUH-LCA		2	PD	10	2	12	19	31	0
NUH-LCA	P09	0	BL	1	6	7	27	34	0
NUH-LCA		1		0	1	1	87	88	3
NUH-LCA		2	PD	3	0	3	31	34	0
NUH-LCA	P10	0	BL	0	0	0	16	16	0
NUH-LCA		1		1	0	1	6	7	0
NUH-LCA		2	PD	0	0	0	11	11	1
NUH-LCA	P11	0	BL	0	0	0	8	8	0
NUH-LCA		1		0	0	0	4	4	0
NUH-LCA		2	SD	0	0	0	10	10	0
NUH-LCA		3		0	1	1	6	7	0
NUH-LCA		4	SD	0	0	0	4	4	0

### Sheet: breast cancer
batch_id	sample_id	epCTC	bipCTC	epTypeCTC	mCTC	totalCTC	clusters
breast_cancer	BC021	8	12	20	8	28	0
breast_cancer	BC022	1	0	1	45	46	1
breast_cancer	BC034	3	8	11	310	321	1
breast_cancer	BC036	8	5	13	20	33	1
breast_cancer	BC004	2	14	16	66	82	2
breast_cancer	BC006	1	42	43	26	69	0
breast_cancer	BC007	1	6	7	25	32	0
breast_cancer	BC009	3	34	37	20	57	0
breast_cancer	BC010	1	18	19	6	25	0
breast_cancer	BC011	5	10	15	179	194	1
breast_cancer	BC014	1	7	8	22	30	0
breast_cancer	BC017	2	7	9	42	51	0
breast_cancer	BC020	5	18	23	897	920	15
breast_cancer	BC038	0	0	0	13	13	0
breast_cancer	BC047	1	0	1	6	7	0
breast_cancer	BC049	0	10	10	10	20	0
breast_cancer	BC050	1	0	1	4	5	0
breast_cancer	BC057	1	0	1	11	12	0
breast_cancer	BC068	0	9	9	6	15	0
breast_cancer	BC070	0	0	0	21	21	0
breast_cancer	BC083	4	6	10	5	15	0
breast_cancer	BC103	0	3	3	5	8	0
breast_cancer	BC107	0	0	0	2	2	0
breast_cancer	BC110	0	0	0	30	30	0
breast_cancer	BC114	0	0	0	1	1	0
breast_cancer	BC116	2	0	2	5	7	0
breast_cancer	BC117	3	0	3	15	18	2
breast_cancer	BC118	1	0	1	0	1	0
breast_cancer	BC127	2	0	2	19	21	0
breast_cancer	BC142	40	38	78	2	80	0
breast_cancer	BC025	0	5	5	393	398	3
breast_cancer	BC027	0	12	12	41	53	0
breast_cancer	BC019	0	3	3	238	241	3
breast_cancer	BC085	0	5	5	2	7	0
breast_cancer	BC112	0	0	0	12	12	0
breast_cancer	BC140	0	5	5	3	8	0
breast_cancer	BC026	0	0	0	41	41	0
breast_cancer	BC066	0	0	0	1	1	0
breast_cancer	BC072	0	0	0	16	16	0
breast_cancer	BC153	0	0	0	1	1	0
breast_cancer	BC105	0	0	0	8	8	0

### Sheet: nasopharygneal cancer
batch_id	sample_id	epCTC	bipCTC	epTypeCTC	mCTC	totalCTC	clusters
NPC	NPC-001-130605	7	16	23	9	32	0
NPC	NPC-002-130625	35	12	47	6	53	0
NPC	NPC-003-130930	0	1	1	0	1	0
NPC	NPC-004-131104	1	1	2	5	7	0
NPC	NPC-005-130805	1	3	4	339	343	3
NPC	NPC-005-131105	1	0	1	35	36	0
NPC	NPC-007-130812	1	3	4	335	339	9
NPC	NPC-007-131112	3	9	12	334	346	9
NPC	NPC-006-130812	1	1	2	30	32	0
NPC	NPC-006-131112	9	1	10	12	22	0
NPC	NPC-008-131119	4	1	5	10	15	0
NPC	NPC-009-131126	18	13	31	12	43	0
NPC	NPC-010-130918	2	0	2	1	3	0
NPC	NPC-010-131217	1	12	13	20	33	0
NPC	NPC-011-130930	5	0	5	2	7	0
NPC	NPC-011-131217	2	4	6	12	18	0
NPC	NPC-012-131219	1	6	7	42	49	0
NPC	NPC-013-140113	0	3	3	34	37	0
NPC	NPC-014-131025	4	2	6	14	20	0
NPC	NPC-014-140128	15	53	68	11	79	0
NPC	NPC-016-140128	13	7	20	6	26	0
NPC	NPC-017-131203	3	33	36	312	348	2
NPC	NPC-017-140224	4	2	6	3	9	0
NPC	NPC-018-131212	3	1	4	40	44	0
NPC	NPC-018-140311	1	0	1	18	19	0
NPC	NPC-019-140318	0	1	1	190	191	0
NPC	NPC-020-140506	1	4	5	8	13	0
NPC	NPC-021-140508	12	8	20	63	83	0
NPC	NPC-021-140806	8	1	9	6	15	0
NPC	NPC-022-140805	1	0	1	5	6	0
NPC	NPC-023-140529	5	8	13	42	55	0
NPC	NPC-023-140828	2	10	12	50	62	0
NPC	NPC-024-140520	15	3	18	24	42	0
NPC	NPC-024-140821	1	2	3	12	15	0
NPC	NPC-025-140521	6	11	17	25	42	0
NPC	NPC-026-140526	4	12	16	20	36	0
NPC	NPC-026-140821	1	3	4	31	35	0
NPC	NPC-027-140624	3	1	4	51	55	0
NPC	NPC-028-140626	18	1	19	63	82	0
NPC	NPC-028-140923	1	2	3	98	101	2
NPC	NPC-001-130906	0	3	3	311	314	40
NPC	NPC-002-131001	0	2	2	4	6	0
NPC	NPC-009-130822	0	0	0	1	1	0
NPC	NPC-015-131028	0	0	0	1	1	0
NPC	NPC-016-131106	0	1	1	10	11	0
NPC	NPC-019-131216	0	1	1	11	12	0
NPC	NPC-022-140508	0	1	1	38	39	0
NPC	NPC-004-130731	0	0	0	4	4	0
NPC	NPC-008-130819	0	0	0	37	37	1
NPC	NPC-012-131009	0	0	0	1	1	0
NPC	NPC-013-131016	0	0	0	4	4	0
NPC	NPC-027-140925	0	0	0	10	10	0

### Sheet: lung cancer (CGH-LCA)
batch_id	sample_num	epCTC	bipCTC	epTypeCTC	mCTC	totalCTC
CGH-LCA	3	0	6	6	17	23
CGH-LCA	4	3	2	5	21	26
CGH-LCA	7	1	3	4	0	4
CGH-LCA	8	1	0	1	9	10
CGH-LCA	9	0	1	1	19	20
CGH-LCA	10	0	5	5	4	9
CGH-LCA	12	2	0	2	84	86
CGH-LCA	13	0	0	0	20	20
CGH-LCA	14	1	0	1	4	5
CGH-LCA	15	0	4	4	16	20
CGH-LCA	16	0	0	0	20	20
CGH-LCA	17	0	0	0	40	40
CGH-LCA	19	4	25	29	14	43
CGH-LCA	20	1	9	10	91	101
CGH-LCA	21	5	25	30	39	69
CGH-LCA	22	1	4	5	4	9
CGH-LCA	23	2	0	2	26	28
CGH-LCA	25	0	0	0	10	10
CGH-LCA	26	1	0	1	10	11
CGH-LCA	27	7	6	13	6	19
CGH-LCA	28	1	0	1	95	96
CGH-LCA	30	3	0	3	6	9
CGH-LCA	31	3	30	33	54	87
CGH-LCA	32	4	0	4	48	52
CGH-LCA	33	39	0	39	1	40
CGH-LCA	34	5	2	7	11	18
CGH-LCA	35	2	20	22	4	26
CGH-LCA	36	3	16	19	17	36
CGH-LCA	37	11	9	20	28	48
CGH-LCA	38	4	31	35	20	55
CGH-LCA	40	4	37	41	20	61
CGH-LCA	41	2	19	21	16	37
CGH-LCA	42	12	0	12	33	45
CGH-LCA	43	6	16	22	21	43
CGH-LCA	44	9	0	9	10	19
CGH-LCA	67	23	15	38	9	47
CGH-LCA	18	0	6	6	11	17
CGH-LCA	5	0	0	0	11	11
CGH-LCA	6	0	0	0	11	11
CGH-LCA	11	0	0	0	47	47

### Sheet: lung cancer (PWH-LCA)
batch_id	sample_num	epCTC	bipCTC	epTypeCTC	mCTC	totalCTC
PWH-LCA	9	0	0	0	4	4
PWH-LCA	10	0	11	11	7	18
PWH-LCA	42	0	25	25	142	167
PWH-LCA	32	0	9	9	1	10
PWH-LCA	36	53	26	79	18	97
PWH-LCA	28	5	7	12	4	16
PWH-LCA	27	0	6	6	14	20
PWH-LCA	6	19	0	19	14	33
PWH-LCA	7	11	15	26	18	44
PWH-LCA	5	9	0	9	6	15
PWH-LCA	31	27	11	38	7	45
PWH-LCA	35	1	31	32	4	36
PWH-LCA	41	28	101	129	30	159
PWH-LCA	4	0	0	0	4	4
