## Supplementary Table 3 for "Frequent Quantitation of Circulating Tumor Cells Predictive of Real-Time Therapy Response"

### Sheet: lung cancer
		RESPONDERS (n=6)		NON-RESPONDERS (n=5)
	celltypes	proportion of responders (change <= cutoff)	proportion of responders (change > cutoff)	proportion of non-responders (change <= cutoff)	proportion of non-responders (change > cutoff)
	epCTC	0	1	0.8	0.2
	bipCTC	0.33	0.67	0.8	0.2
	mCTC	0.33	0.67	1	0
	cluster	0.33	0.67	1	0

### Sheet: nasopharygneal cancer
		RESPONDERS (n=25)		NON-RESPONDERS (n=5)
	celltypes	proportion of responders with no-change/increased counts	proportion of responders with decreased counts	proportion of responders with no-change/increased counts	proportion of non-responders with decreased counts
	epCTC	0.48	0.52	0.6	0.4
	bipCTC	0.48	0.52	0.8	0.2
	mCTC	0.4	0.6	0.6	0.4
	totalCTC	0.44	0.56	0.6	0.4
	cluster	1	0	1	0
