## Supplementary Table 4 for "Frequent Quantitation of Circulating Tumor Cells Predictive of Real-Time Therapy Response"

### Sheet: expert1_vs_expert2 (counts)
	BREAST CANCER (n = 2072)
			Expert 2
			epCTC/backgroundEpithelial	bipCTC/otherBackground	mCTC	wbc	dead	debris
	Expert 1	epCTC/backgroundEpithelial	89	0	0	0	0	1
		bipCTC/otherBackground	0	23	0	0	0	4
		mCTC	0	0	139	0	0	9
		wbc	0	0	2	889	0	18
		dead	0	0	0	0	55	2
		debris	10	1	2	11	2	815
	Cohen's Kappa (un-weighted): 0.94 Cohen's Kappa (weighted): 0.96
	LUNG CANCER (n = 2288)
			Expert 2
			epCTC/backgroundEpithelial	bipCTC/otherBackground	mCTC	wbc	dead	debris
	Expert 1	epCTC/backgroundEpithelial	95	0	0	0	1	0
		bipCTC/otherBackground	1	45	0	0	4	0
		mCTC	0	0	202	4	0	1
		wbc	0	0	2	674	2	1
		dead	0	2	0	0	539	1
		debris	39	18	55	60	91	449
	Cohen's Kappa (un-weighted): 0.82 Cohen's Kappa (weighted): 0.92
	NASOPHARYGNEAL CANCER (n = 2372)
			Expert 2
			epCTC/backgroundEpithelial	bipCTC/otherBackground	mCTC	wbc	dead	debris
	Expert 1	epCTC/backgroundEpithelial	66	0	0	0	0	0
		bipCTC/otherBackground	1	68	0	0	0	1
		mCTC	0	0	678	2	0	2
		wbc	0	0	3	606	0	3
		dead	0	0	2	1	388	1
		debris	19	25	41	43	6	415
	Cohen's Kappa (un-weighted): 0.91 Cohen's Kappa (weighted): 0.94
	CONTROL (n = 2052)
			Expert 2
			epCTC/backgroundEpithelial	bipCTC/otherBackground	mCTC	wbc	dead	debris
	Expert 1	epCTC/backgroundEpithelial	126	4	0	0	0	0
		bipCTC/otherBackground	2	435	0	0	3	1
		mCTC	0	1	320	0	1	3
		wbc	0	0	1	348	0	5
		dead	0	3	0	1	202	1
		debris	25	68	48	44	17	392
	Cohen's Kappa (un-weighted): 0.85 Cohen's Kappa (weighted): 0.92
	*un-weighted Cohen's Kappa only considers matches on the main diagonal while weighted Cohen's Kappa considers off-diagonal elements too
