## Supplementary Table 5 for "Frequent Quantitation of Circulating Tumor Cells Predictive of Real-Time Therapy Response"

### Sheet: expert1_vs_expert2 (counts)
	BREAST CANCER (n = 2072)
	celltypes	n (CQ-CTC counts)	both experts 1 and 2	expert 1 only	expert 2 only	total	Sensitivity	Specificity	False Positive Rate (FPR)	False Negative Rate (FNR)
	epCTC/backgroundEpithelial	105	89	1	10	100	1	1	0	0
	bipCTC/otherBackground	25	19	4	1	24	0.83	1	0	0.17
	mCTC	103	92	4	2	98	0.66	1	0	0.34
	wbc	900	855	14	10	879	0.96	0.98	0.02	0.04
	dead	39	33	2	2	37	0.6	1	0	0.4
	debris	900	812	0	10	822	1	0.93	0.07	0
	Average Cohen's Kappa (un-weighted): 0.89 Average Cohen's Kappa (weighted): 0.89
	LUNG CANCER (n = 2288)
	celltypes	n (CQ-CTC counts)	both experts 1 and 2	expert 1 only	expert 2 only	total	Sensitivity	Specificity	False Positive Rate (FPR)	False Negative Rate (FNR)
	epCTC/backgroundEpithelial	136	91	0	33	124	0.98	0.99	0.01	0.01
	bipCTC/otherBackground	64	42	2	12	56	0.93	1	0	0
	mCTC	273	168	3	54	225	0.83	0.98	0.02	0.02
	wbc	600	546	0	32	578	0.81	0.99	0.01	0.01
	dead	600	514	1	84	599	0.95	1	0	0
	debris	600	443	17	2	462	0.99	0.91	0.09	0.09
	Average Cohen's Kappa (un-weighted): 0.80 Average Cohen's Kappa (weighted): 0.84
	NASOPHARYGNEAL CANCER (n = 2372)
	celltypes	n (CQ-CTC counts)	both experts 1 and 2	expert 1 only	expert 2 only	total	Sensitivity	Specificity	False Positive Rate (FPR)	False Negative Rate (FNR)
	epCTC/backgroundEpithelial	96	64	0	19	83	1	0.99	0.01	0.01
	bipCTC/otherBackground	80	57	1	20	78	0.89	1	0	0
	mCTC	600	529	4	36	569	0.78	0.98	0.02	0.02
	wbc	600	555	4	32	591	0.92	0.99	0.01	0.01
	dead	387	380	2	4	386	0.98	1	0	0
	debris	600	410	13	1	424	0.99	0.9	0.1	0.1
	Average Cohen's Kappa (un-weighted): 0.84 Average Cohen's Kappa (weighted): 0.88
	CONTROL (n = 2052)
	celltypes	n (CQ-CTC counts)	both experts 1 and 2	expert 1 only	expert 2 only	total	Sensitivity	Specificity	False Positive Rate (FPR)	False Negative Rate (FNR)
	epCTC/backgroundEpithelial	141	103	3	18	124	1	0.99	0.01	0.18
	bipCTC/otherBackground	434	373	2	57	432	0.94	1	0	0.14
	mCTC	393	312	4	48	364	0.98	0.98	0.02	0.02
	wbc	400	338	3	40	381	0.97	0.99	0.01	0.03
	dead	209	190	3	16	209	0.94	1	0	0.06
	debris	474	376	19	4	399	0.96	0.99	0.05	0.04
	Average Cohen's Kappa (un-weighted): 0.85 Average Cohen's Kappa (weighted): 0.90
