## Supplementary Table 6 for "Frequent Quantitation of Circulating Tumor Cells Predictive of Real-Time Therapy Response"

### Sheet: breast cancer
	False Positives:											False Negatives:
	cell_area	cell_perimeter	cell_diameter	dapi_log2	ck_log2	cd45_log2	vim_log2	expert1	expert2	CTC-CQ labels		cell_area	cell_perimeter	cell_diameter	dapi_log2	ck_log2	cd45_log2	vim_log2	expert1	expert2	CTC-CQ labels
	622.347	115.806	28.1495	2.80762	0.470343	-6.64386	-6.64386	bipCTC/otherBackground	bipCTC/otherBackground	epCTC/backgroundEpithelial		622.347	115.806	28.1495	2.80762	0.470343	-6.64386	-6.64386	bipCTC/otherBackground	bipCTC/otherBackground	epCTC/backgroundEpithelial
	505.349	91.0511	25.3659	3.08934	2.1907	-6.64386	-6.64386	dead	dead	epCTC/backgroundEpithelial		427.266	116.025	23.3241	4.23332	0.985988	-6.64386	-6.64386	bipCTC/otherBackground	bipCTC/otherBackground	epCTC/backgroundEpithelial
	427.266	116.025	23.3241	4.23332	0.985988	-6.64386	-6.64386	bipCTC/otherBackground	bipCTC/otherBackground	epCTC/backgroundEpithelial		213.077	55.8736	16.4711	3.2015	3.18448	-6.64386	-6.64386	bipCTC/otherBackground	bipCTC/otherBackground	epCTC/backgroundEpithelial
	213.077	55.8736	16.4711	3.2015	3.18448	-6.64386	-6.64386	bipCTC/otherBackground	bipCTC/otherBackground	epCTC/backgroundEpithelial		638.299	115.94	28.508	3.48511	3.22818	-6.64386	-6.64386	bipCTC/otherBackground	bipCTC/otherBackground	epCTC/backgroundEpithelial
	638.299	115.94	28.508	3.48511	3.22818	-6.64386	-6.64386	bipCTC/otherBackground	bipCTC/otherBackground	epCTC/backgroundEpithelial		226.063	58.8584	16.9656	3.62612	-6.64386	-6.64386	-0.189329	wbc	wbc	mCTC
	412.86	94.1024	22.9275	3.19204	2.40531	-6.64386	2.42106	dead	dead	bipCTC/otherBackground		212.675	60.1	16.4556	4.34401	-6.64386	-6.64386	0.985601	wbc	wbc	mCTC
	226.063	58.8584	16.9656	3.62612	-6.64386	-6.64386	-0.189329	wbc	wbc	mCTC		387.289	77.8569	22.2061	3.53904	-6.64386	-6.64386	-0.109936	wbc	wbc	mCTC
	651.991	102.641	28.8122	3.81408	-6.64386	-6.64386	-1.40901	debris	wbc	mCTC		358.886	73.4322	21.3763	3.29586	-6.64386	-6.64386	-1.02313	wbc	wbc	mCTC
	212.675	60.1	16.4556	4.34401	-6.64386	-6.64386	0.985601	wbc	wbc	mCTC		505.349	91.0511	25.3659	3.08934	2.1907	-6.64386	-6.64386	dead	dead	epCTC/backgroundEpithelial
	387.289	77.8569	22.2061	3.53904	-6.64386	-6.64386	-0.109936	wbc	wbc	mCTC		412.86	94.1024	22.9275	3.19204	2.40531	-6.64386	2.42106	dead	dead	bipCTC/otherBackground
	358.886	73.4322	21.3763	3.29586	-6.64386	-6.64386	-1.02313	wbc	wbc	mCTC

### Sheet: lung cancer
	False Positives:											False Negatives:
	cell_area	cell_perimeter	cell_diameter	dapi_log2	ck_log2	cd45_log2	vim_log2	expert1	expert2	CTC-CQ labels		cell_area	cell_perimeter	cell_diameter	dapi_log2	ck_log2	cd45_log2	vim_log2	expert1	expert2	CTC-CQ labels
	358.768	108.622	21.3728	4.57894	0.91309	-6.64386	-6.64386	debris	bipCTC/otherBackground	epCTC/backgroundEpithelial		93.0689	42.5	10.8857	1.84318	3.45403	-6.64386	-6.64386	bipCTC/otherBackground	bipCTC/otherBackground	epCTC/backgroundEpithelial
	172.826	57.0827	14.834	4.04141	2.35101	-6.64386	-6.64386	debris	bipCTC/otherBackground	epCTC/backgroundEpithelial		253.603	63.2252	17.9693	3.79269	2.19911	-6.64386	-6.64386	bipCTC/otherBackground	bipCTC/otherBackground	epCTC/backgroundEpithelial
	93.0689	42.5	10.8857	1.84318	3.45403	-6.64386	-6.64386	bipCTC/otherBackground	bipCTC/otherBackground	epCTC/backgroundEpithelial		283.401	73.7889	18.9957	4.5814	2.38939	-6.64386	-6.64386	bipCTC/otherBackground	bipCTC/otherBackground	epCTC/backgroundEpithelial
	253.603	63.2252	17.9693	3.79269	2.19911	-6.64386	-6.64386	bipCTC/otherBackground	bipCTC/otherBackground	epCTC/backgroundEpithelial		784.277	137.798	31.6002	3.42983	-6.64386	-6.64386	1.89596	wbc	wbc	mCTC
	106.323	49.7845	11.6351	2.81085	2.79725	-6.64386	-6.64386	dead	dead	epCTC/backgroundEpithelial		491.781	92.2834	25.0231	3.51805	-6.64386	-6.64386	0.887721	wbc	wbc	mCTC
	438.504	77.6941	23.6288	3.12343	1.94925	-6.64386	-6.64386	dead	dead	epCTC/backgroundEpithelial		438.488	106.853	23.6284	3.23252	-6.64386	-6.64386	2.7581	wbc	wbc	mCTC
	283.401	73.7889	18.9957	4.5814	2.38939	-6.64386	-6.64386	bipCTC/otherBackground	bipCTC/otherBackground	epCTC/backgroundEpithelial		292.337	76.4419	19.2929	3.59434	-6.64386	-6.64386	0.542964	wbc	wbc	mCTC
	531.552	101.335	26.0153	2.92833	1.98986	-6.64386	-6.64386	debris	dead	epCTC/backgroundEpithelial		305.618	77.6924	19.7262	3.27241	-6.64386	-6.64386	2.66034	wbc	wbc	mCTC
	398.685	109.876	22.5305	4.35842	-0.335385	-6.64386	-6.64386	debris	dead	epCTC/backgroundEpithelial		279.041	73.4216	18.849	3.30392	-6.64386	-6.64386	-0.0593744	wbc	wbc	mCTC
	79.743	35.2043	10.0763	3.23499	3.50417	-6.64386	-6.64386	dead	dead	epCTC/backgroundEpithelial		225.891	58.8413	16.9592	1.4243	-6.64386	-6.64386	3.35747	wbc	wbc	mCTC
	172.783	52.807	14.8322	3.96578	2.59056	-6.64386	-6.64386	debris	bipCTC/otherBackground	epCTC/backgroundEpithelial		465.235	92.2855	24.3384	3.22188	-6.64386	-6.64386	2.80292	wbc	wbc	mCTC
	731.13	112.911	30.5107	3.38619	2.3107	-6.64386	-6.64386	bipCTC/otherBackground	dead	epCTC/backgroundEpithelial		451.791	91.0229	23.9841	3.24237	-6.64386	-6.64386	-0.131198	wbc	wbc	mCTC
	66.4665	32.1877	9.19934	4.2938	3.58508	-6.64386	3.10447	dead	dead	bipCTC/otherBackground		212.625	55.824	16.4536	3.12979	-6.64386	-6.64386	2.98305	wbc	wbc	mCTC
	252.615	67.3973	17.9343	3.86215	1.56904	-6.64386	2.63623	dead	dead	bipCTC/otherBackground		213.163	70.4529	16.4745	3.02252	-6.64386	-6.64386	3.56576	wbc	wbc	mCTC
	611.369	95.3029	27.9002	1.96031	0.995718	-6.64386	2.74026	dead	dead	bipCTC/otherBackground		305.657	77.6957	19.7275	3.67573	-6.64386	-6.64386	0.52905	wbc	wbc	mCTC
	491.641	94.0418	25.0195	3.01742	2.06901	-6.64386	2.74018	debris	dead	bipCTC/otherBackground		265.758	78.9434	18.3949	3.27564	-6.64386	-6.64386	0.548387	wbc	wbc	mCTC
	624.498	98.3116	28.1981	3.20511	0.0955201	-6.64386	2.40137	dead	dead	bipCTC/otherBackground		332.21	67.3848	20.5666	3.31462	-6.64386	-6.64386	0.756733	wbc	wbc	mCTC
	385.338	88.002	22.1501	3.56795	3.08811	-6.64386	2.42114	debris	dead	bipCTC/otherBackground		239.319	66.1442	17.456	3.62488	-6.64386	-6.64386	1.8258	wbc	wbc	mCTC
	93.0358	52.8037	10.8838	3.43747	1.90294	-6.64386	2.05994	dead	dead	bipCTC/otherBackground		279.062	77.6939	18.8498	3.10003	-6.64386	-6.64386	-0.533553	wbc	wbc	mCTC
	571.366	123.202	26.972	3.38662	0.207424	-6.64386	-1.48787	debris	epCTC/backgroundEpithelial	bipCTC/otherBackground		611.572	99.5873	27.9048	3.14853	-6.64386	-6.64386	0.176405	wbc	wbc	mCTC
	332.211	94.0424	20.5666	4.07714	-6.64386	-6.64386	0.359846	debris	debris	mCTC		558.439	120.202	26.6651	3.14024	-6.64386	-6.64386	0.314751	wbc	wbc	mCTC
	784.277	137.798	31.6002	3.42983	-6.64386	-6.64386	1.89596	wbc	wbc	mCTC		226.358	63.1583	16.9767	4.15777	-6.64386	-6.64386	0.923258	wbc	wbc	mCTC
	491.781	92.2834	25.0231	3.51805	-6.64386	-6.64386	0.887721	wbc	wbc	mCTC		226.119	58.864	16.9677	3.45301	-6.64386	-6.64386	1.54158	wbc	wbc	mCTC
	651.464	142.071	28.8005	3.72166	-6.64386	-6.64386	1.30487	debris	wbc	mCTC		332.745	77.7391	20.5831	3.35106	-6.64386	-6.64386	2.04308	wbc	wbc	mCTC
	438.488	106.853	23.6284	3.23252	-6.64386	-6.64386	2.7581	wbc	wbc	mCTC		571.591	98.3271	26.9772	2.97614	-6.64386	-6.64386	-1.02074	wbc	wbc	mCTC
	292.337	76.4419	19.2929	3.59434	-6.64386	-6.64386	0.542964	wbc	wbc	mCTC		212.797	55.8429	16.4603	3.52942	-6.64386	-6.64386	1.79829	wbc	wbc	mCTC
	305.618	77.6924	19.7262	3.27241	-6.64386	-6.64386	2.66034	wbc	wbc	mCTC		279.209	63.1289	18.8547	3.33412	-6.64386	-6.64386	0.851481	wbc	wbc	mCTC
	265.764	95.2924	18.3951	3.35415	-6.64386	-6.64386	3.47135	debris	wbc	mCTC		451.965	84.9976	23.9887	3.63128	-6.64386	-6.64386	0.0426308	wbc	wbc	mCTC
	385.329	77.6917	22.1499	3.63099	-6.64386	-6.64386	1.39853	debris	bipCTC/otherBackground	mCTC		252.657	69.1671	17.9358	4.39061	-6.64386	-6.64386	-0.263176	wbc	wbc	mCTC
	225.888	67.382	16.9591	3.53327	-6.64386	-6.64386	2.09231	debris	wbc	mCTC		305.82	83.7463	19.7328	2.70784	-6.64386	-6.64386	2.72293	wbc	wbc	mCTC
	279.041	73.4216	18.849	3.30392	-6.64386	-6.64386	-0.0593744	wbc	wbc	mCTC		66.4665	32.1877	9.19934	4.2938	3.58508	-6.64386	3.10447	dead	dead	bipCTC/otherBackground
	225.891	58.8413	16.9592	1.4243	-6.64386	-6.64386	3.35747	wbc	wbc	mCTC		252.615	67.3973	17.9343	3.86215	1.56904	-6.64386	2.63623	dead	dead	bipCTC/otherBackground
	279.033	67.3817	18.8488	3.58901	-6.64386	-6.64386	2.44916	bipCTC/otherBackground	dead	mCTC		611.369	95.3029	27.9002	1.96031	0.995718	-6.64386	2.74026	dead	dead	bipCTC/otherBackground
	664.356	109.872	29.0841	3.3467	-6.64386	-6.64386	2.62265	debris	wbc	mCTC		624.498	98.3116	28.1981	3.20511	0.0955201	-6.64386	2.40137	dead	dead	bipCTC/otherBackground
	225.915	127.473	16.9601	3.90754	-6.64386	-6.64386	2.56758	debris	wbc	mCTC		93.0358	52.8037	10.8838	3.43747	1.90294	-6.64386	2.05994	dead	dead	bipCTC/otherBackground
	465.235	92.2855	24.3384	3.22188	-6.64386	-6.64386	2.80292	wbc	wbc	mCTC		106.323	49.7845	11.6351	2.81085	2.79725	-6.64386	-6.64386	dead	dead	epCTC/backgroundEpithelial
	451.791	91.0229	23.9841	3.24237	-6.64386	-6.64386	-0.131198	wbc	wbc	mCTC		438.504	77.6941	23.6288	3.12343	1.94925	-6.64386	-6.64386	dead	dead	epCTC/backgroundEpithelial
	212.625	55.824	16.4536	3.12979	-6.64386	-6.64386	2.98305	wbc	wbc	mCTC		79.743	35.2043	10.0763	3.23499	3.50417	-6.64386	-6.64386	dead	dead	epCTC/backgroundEpithelial
	213.163	70.4529	16.4745	3.02252	-6.64386	-6.64386	3.56576	wbc	wbc	mCTC		279.088	88.0052	18.8506	2.28671	-6.64386	-6.64386	2.55999	dead	dead	mCTC
	305.657	77.6957	19.7275	3.67573	-6.64386	-6.64386	0.52905	wbc	wbc	mCTC		332.211	94.0424	20.5666	4.07714	-6.64386	-6.64386	0.359846	debris	debris	mCTC
	265.758	78.9434	18.3949	3.27564	-6.64386	-6.64386	0.548387	wbc	wbc	mCTC		451.797	86.7529	23.9843	4.42565	-6.64386	-6.64386	0.523693	debris	debris	mCTC
	332.21	67.3848	20.5666	3.31462	-6.64386	-6.64386	0.756733	wbc	wbc	mCTC		438.823	83.7563	23.6374	4.01943	-6.64386	-6.64386	-0.117898	debris	debris	mCTC
	451.797	86.7529	23.9843	4.42565	-6.64386	-6.64386	0.523693	debris	debris	mCTC
	239.319	66.1442	17.456	3.62488	-6.64386	-6.64386	1.8258	wbc	wbc	mCTC
	731.111	112.91	30.5103	3.77669	-6.64386	-6.64386	1.00305	debris	bipCTC/otherBackground	mCTC
	538.46	109.786	26.1837	4.03981	-6.64386	-6.64386	1.48514	debris	wbc	mCTC
	398.641	105.603	22.5292	3.14159	-6.64386	-6.64386	0.332559	debris	wbc	mCTC
	279.062	77.6939	18.8498	3.10003	-6.64386	-6.64386	-0.533553	wbc	wbc	mCTC
	1474.9	168.713	43.3347	2.71927	-6.64386	-6.64386	-0.314814	debris	wbc	mCTC
	3162.99	261	63.4605	3.24707	-6.64386	-6.64386	-1.86947	debris	wbc	mCTC
	1342.38	160.921	41.3422	2.75271	-6.64386	-6.64386	-1.17039	debris	wbc	mCTC
	491.783	127.48	25.0231	2.87587	-6.64386	-6.64386	-0.897932	debris	wbc	mCTC
	727.719	116.471	30.4395	4.16378	-6.64386	-6.64386	1.91865	debris	bipCTC/otherBackground	mCTC
	279.088	88.0052	18.8506	2.28671	-6.64386	-6.64386	2.55999	dead	dead	mCTC
	266.123	70.4358	18.4076	3.77165	-6.64386	-6.64386	1.17446	debris	wbc	mCTC
	611.572	99.5873	27.9048	3.14853	-6.64386	-6.64386	0.176405	wbc	wbc	mCTC
	558.439	120.202	26.6651	3.14024	-6.64386	-6.64386	0.314751	wbc	wbc	mCTC
	226.358	63.1583	16.9767	4.15777	-6.64386	-6.64386	0.923258	wbc	wbc	mCTC
	226.119	58.864	16.9677	3.45301	-6.64386	-6.64386	1.54158	wbc	wbc	mCTC
	438.823	83.7563	23.6374	4.01943	-6.64386	-6.64386	-0.117898	debris	debris	mCTC
	332.745	77.7391	20.5831	3.35106	-6.64386	-6.64386	2.04308	wbc	wbc	mCTC
	571.591	98.3271	26.9772	2.97614	-6.64386	-6.64386	-1.02074	wbc	wbc	mCTC
	1543.05	151.186	44.3246	3.178	-6.64386	-6.64386	2.34349	debris	wbc	mCTC
	212.797	55.8429	16.4603	3.52942	-6.64386	-6.64386	1.79829	wbc	wbc	mCTC
	279.209	63.1289	18.8547	3.33412	-6.64386	-6.64386	0.851481	wbc	wbc	mCTC
	451.965	84.9976	23.9887	3.63128	-6.64386	-6.64386	0.0426308	wbc	wbc	mCTC
	252.657	69.1671	17.9358	4.39061	-6.64386	-6.64386	-0.263176	wbc	wbc	mCTC
	305.82	83.7463	19.7328	2.70784	-6.64386	-6.64386	2.72293	wbc	wbc	mCTC

### Sheet: nasopharygneal cancer
	False Positives:											False Negatives:
	cell_area	cell_perimeter	cell_diameter	dapi_log2	ck_log2	cd45_log2	vim_log2	expert1	expert2	CTC-CQ labels		cell_area	cell_perimeter	cell_diameter	dapi_log2	ck_log2	cd45_log2	vim_log2	expert1	expert2	CTC-CQ labels
	199.527	58.8622	15.9388	3.7647	2.71049	-6.64386	-6.64386	debris	bipCTC/otherBackground	epCTC/backgroundEpithelial		482.053	87.0052	24.7744	3.23823	2.00643	-6.64386	-6.64386	bipCTC/otherBackground	bipCTC/otherBackground	epCTC/backgroundEpithelial
	186.152	55.8351	15.3953	4.09894	0.697403	-6.64386	-6.64386	bipCTC/otherBackground	debris	epCTC/backgroundEpithelial		1051.32	123.288	36.5866	3.29245	1.47797	-6.64386	-6.64386	bipCTC/otherBackground	bipCTC/otherBackground	epCTC/backgroundEpithelial
	482.053	87.0052	24.7744	3.23823	2.00643	-6.64386	-6.64386	bipCTC/otherBackground	bipCTC/otherBackground	epCTC/backgroundEpithelial		186.325	55.854	15.4025	2.94502	0.996953	-6.64386	-6.64386	bipCTC/otherBackground	bipCTC/otherBackground	epCTC/backgroundEpithelial
	1051.32	123.288	36.5866	3.29245	1.47797	-6.64386	-6.64386	bipCTC/otherBackground	bipCTC/otherBackground	epCTC/backgroundEpithelial		159.462	49.7834	14.249	3.08977	2.34399	-6.64386	-6.64386	bipCTC/otherBackground	bipCTC/otherBackground	epCTC/backgroundEpithelial
	186.325	55.854	15.4025	2.94502	0.996953	-6.64386	-6.64386	bipCTC/otherBackground	bipCTC/otherBackground	epCTC/backgroundEpithelial		1023.6	133.535	36.101	3.06484	1.53596	-6.64386	-6.64386	bipCTC/otherBackground	bipCTC/otherBackground	epCTC/backgroundEpithelial
	159.462	49.7834	14.249	3.08977	2.34399	-6.64386	-6.64386	bipCTC/otherBackground	bipCTC/otherBackground	epCTC/backgroundEpithelial		186.844	55.9109	15.4239	3.72511	1.66344	-6.64386	-6.64386	bipCTC/otherBackground	bipCTC/otherBackground	epCTC/backgroundEpithelial
	903.801	114.16	33.9228	3.27719	1.05053	-6.64386	-6.64386	debris	dead	epCTC/backgroundEpithelial		292.873	70.4519	19.3105	3.07846	2.45865	-6.64386	-6.64386	bipCTC/otherBackground	bipCTC/otherBackground	epCTC/backgroundEpithelial
	1023.6	133.535	36.101	3.06484	1.53596	-6.64386	-6.64386	bipCTC/otherBackground	bipCTC/otherBackground	epCTC/backgroundEpithelial		385.573	77.7123	22.1569	2.90342	-6.64386	-6.64386	3.38243	wbc	wbc	mCTC
	172.907	52.822	14.8375	2.72189	2.80304	-6.64386	-6.64386	dead	dead	epCTC/backgroundEpithelial		226.503	83.7757	16.9821	3.60668	-6.64386	-6.64386	4.38554	wbc	wbc	mCTC
	106.349	66.1348	11.6365	4.78405	2.58036	-6.64386	-6.64386	debris	debris	epCTC/backgroundEpithelial		523.696	94.3951	25.8223	3.30147	-6.64386	-6.64386	0.351629	wbc	wbc	mCTC
	319.04	80.7226	20.1548	3.69055	1.02712	-6.64386	-6.64386	debris	bipCTC/otherBackground	epCTC/backgroundEpithelial		305.651	81.9656	19.7273	3.53829	-6.64386	-6.64386	-0.812328	wbc	wbc	mCTC
	186.844	55.9109	15.4239	3.72511	1.66344	-6.64386	-6.64386	bipCTC/otherBackground	bipCTC/otherBackground	epCTC/backgroundEpithelial		265.803	66.136	18.3965	3.70886	-6.64386	-6.64386	0.566586	wbc	wbc	mCTC
	292.873	70.4519	19.3105	3.07846	2.45865	-6.64386	-6.64386	bipCTC/otherBackground	bipCTC/otherBackground	epCTC/backgroundEpithelial		665.122	124.494	29.1009	3.11804	-6.64386	-6.64386	-0.25944	wbc	wbc	mCTC
	817.719	121.302	32.2669	3.42293	0.757266	-6.64386	1.82248	dead	dead	bipCTC/otherBackground		784.026	112.897	31.5951	3.19699	-6.64386	-6.64386	0.662344	wbc	wbc	mCTC
	332.78	73.4716	20.5842	3.71312	0.511316	-6.64386	2.21993	debris	dead	bipCTC/otherBackground		704.332	133.517	29.9463	3.62819	-6.64386	-6.64386	-0.348863	wbc	wbc	mCTC
	385.573	77.7123	22.1569	2.90342	-6.64386	-6.64386	3.38243	wbc	wbc	mCTC		412.096	94.0531	22.9063	3.67185	-6.64386	-6.64386	1.1914	wbc	wbc	mCTC
	320.079	79.0507	20.1876	4.1176	-6.64386	-6.64386	3.8408	debris	wbc	mCTC		850.456	126.225	32.9064	3.63566	-6.64386	-6.64386	1.12939	wbc	wbc	mCTC
	359.245	92.3076	21.387	3.94257	-6.64386	-6.64386	2.16096	debris	debris	mCTC		491.679	94.0442	25.0205	3.38343	-6.64386	-6.64386	2.22767	wbc	wbc	mCTC
	226.503	83.7757	16.9821	3.60668	-6.64386	-6.64386	4.38554	wbc	wbc	mCTC		571.474	94.0491	26.9745	3.12851	-6.64386	-6.64386	-1.11571	wbc	wbc	mCTC
	523.696	94.3951	25.8223	3.30147	-6.64386	-6.64386	0.351629	wbc	wbc	mCTC		332.443	88.0204	20.5738	4.04939	-6.64386	-6.64386	-0.386438	wbc	wbc	mCTC
	451.807	115.913	23.9845	4.00848	-6.64386	-6.64386	-0.72407	debris	wbc	mCTC		784.02	117.167	31.595	3.15009	-6.64386	-6.64386	-0.637925	wbc	wbc	mCTC
	305.651	81.9656	19.7273	3.53829	-6.64386	-6.64386	-0.812328	wbc	wbc	mCTC		691.03	101.337	29.6622	3.37815	-6.64386	-6.64386	-0.421627	wbc	wbc	mCTC
	265.803	66.136	18.3965	3.70886	-6.64386	-6.64386	0.566586	wbc	wbc	mCTC		478.401	91.0254	24.6803	3.76765	-6.64386	-6.64386	0.571191	wbc	wbc	mCTC
	665.122	124.494	29.1009	3.11804	-6.64386	-6.64386	-0.25944	wbc	wbc	mCTC		305.702	81.97	19.729	3.1131	-6.64386	-6.64386	3.21927	wbc	wbc	mCTC
	345.632	76.4535	20.9779	3.71521	-6.64386	-6.64386	2.65732	debris	wbc	mCTC		426.271	80.796	23.2969	3.28162	-6.64386	-6.64386	0.376195	wbc	wbc	mCTC
	784.026	112.897	31.5951	3.19699	-6.64386	-6.64386	0.662344	wbc	wbc	mCTC		572.475	96.6252	26.9981	3.58979	-6.64386	-6.64386	1.65489	wbc	wbc	mCTC
	531.955	109.9	26.0251	3.88227	-6.64386	-6.64386	0.547203	debris	wbc	mCTC		411.948	88.0047	22.9021	2.9076	-6.64386	-6.64386	2.60895	wbc	wbc	mCTC
	704.332	133.517	29.9463	3.62819	-6.64386	-6.64386	-0.348863	wbc	wbc	mCTC		425.244	84.986	23.2688	3.48982	-6.64386	-6.64386	-0.227318	wbc	wbc	mCTC
	412.096	94.0531	22.9063	3.67185	-6.64386	-6.64386	1.1914	wbc	wbc	mCTC		504.961	105.604	25.3562	3.97072	-6.64386	-6.64386	0.711803	wbc	wbc	mCTC
	850.456	126.225	32.9064	3.63566	-6.64386	-6.64386	1.12939	wbc	wbc	mCTC		531.876	109.896	26.0232	3.66665	-6.64386	-6.64386	0.484832	wbc	wbc	mCTC
	491.679	94.0442	25.0205	3.38343	-6.64386	-6.64386	2.22767	wbc	wbc	mCTC		1036.4	134.763	36.3262	3.36111	-6.64386	-6.64386	-0.105432	wbc	wbc	mCTC
	571.474	94.0491	26.9745	3.12851	-6.64386	-6.64386	-1.11571	wbc	wbc	mCTC		817.719	121.302	32.2669	3.42293	0.757266	-6.64386	1.82248	dead	dead	bipCTC/otherBackground
	332.443	88.0204	20.5738	4.04939	-6.64386	-6.64386	-0.386438	wbc	wbc	mCTC		172.907	52.822	14.8375	2.72189	2.80304	-6.64386	-6.64386	dead	dead	epCTC/backgroundEpithelial
	784.02	117.167	31.595	3.15009	-6.64386	-6.64386	-0.637925	wbc	wbc	mCTC		359.245	92.3076	21.387	3.94257	-6.64386	-6.64386	2.16096	debris	debris	mCTC
	691.03	101.337	29.6622	3.37815	-6.64386	-6.64386	-0.421627	wbc	wbc	mCTC		106.349	66.1348	11.6365	4.78405	2.58036	-6.64386	-6.64386	debris	debris	epCTC/backgroundEpithelial
	478.401	91.0254	24.6803	3.76765	-6.64386	-6.64386	0.571191	wbc	wbc	mCTC
	305.702	81.97	19.729	3.1131	-6.64386	-6.64386	3.21927	wbc	wbc	mCTC
	426.271	80.796	23.2969	3.28162	-6.64386	-6.64386	0.376195	wbc	wbc	mCTC
	877.501	130.519	33.4256	2.42663	-6.64386	-6.64386	0.133799	debris	bipCTC/otherBackground	mCTC
	572.475	96.6252	26.9981	3.58979	-6.64386	-6.64386	1.65489	wbc	wbc	mCTC
	411.948	88.0047	22.9021	2.9076	-6.64386	-6.64386	2.60895	wbc	wbc	mCTC
	425.244	84.986	23.2688	3.48982	-6.64386	-6.64386	-0.227318	wbc	wbc	mCTC
	504.961	105.604	25.3562	3.97072	-6.64386	-6.64386	0.711803	wbc	wbc	mCTC
	531.876	109.896	26.0232	3.66665	-6.64386	-6.64386	0.484832	wbc	wbc	mCTC
	1023.12	142.053	36.0926	3.44357	-6.64386	-6.64386	-1.52615	debris	wbc	mCTC
	1036.4	134.763	36.3262	3.36111	-6.64386	-6.64386	-0.105432	wbc	wbc	mCTC

### Sheet: control
	False Positives:											False Negatives:
	cell_area	cell_perimeter	cell_diameter	dapi_log2	ck_log2	cd45_log2	vim_log2	expert1	expert2	CTC-CQ labels		cell_area	cell_perimeter	cell_diameter	dapi_log2	ck_log2	cd45_log2	vim_log2	expert1	expert2	CTC-CQ labels
	418.329	84.2	23.0788	3.71072	1.55616	-6.64386	-6.64386	bipCTC/otherBackground	bipCTC/otherBackground	epCTC/backgroundEpithelial		1132.25	148.217	37.9688	2.48536	-6.64386	-6.64386	-0.457918	bipCTC/otherBackground	bipCTC/otherBackground	mCTC
	399.688	80.7952	22.5588	3.06937	1.43942	-6.64386	-6.64386	bipCTC/otherBackground	bipCTC/otherBackground	epCTC/backgroundEpithelial		418.329	84.2	23.0788	3.71072	1.55616	-6.64386	-6.64386	bipCTC/otherBackground	bipCTC/otherBackground	epCTC/backgroundEpithelial
	213.865	60.2305	16.5016	2.32706	1.34462	-6.64386	-6.64386	bipCTC/otherBackground	bipCTC/otherBackground	epCTC/backgroundEpithelial		399.688	80.7952	22.5588	3.06937	1.43942	-6.64386	-6.64386	bipCTC/otherBackground	bipCTC/otherBackground	epCTC/backgroundEpithelial
	133.219	45.5582	13.0238	2.49373	1.97393	-6.64386	-6.64386	bipCTC/otherBackground	bipCTC/otherBackground	epCTC/backgroundEpithelial		213.865	60.2305	16.5016	2.32706	1.34462	-6.64386	-6.64386	bipCTC/otherBackground	bipCTC/otherBackground	epCTC/backgroundEpithelial
	133.271	45.5654	13.0263	2.81574	0.637587	-6.64386	-6.64386	bipCTC/otherBackground	bipCTC/otherBackground	epCTC/backgroundEpithelial		332.995	77.7602	20.5908	2.15721	-6.64386	-6.64386	2.24391	bipCTC/otherBackground	bipCTC/otherBackground	mCTC
	173.562	67.4638	14.8656	3.82557	3.00647	-6.64386	-6.64386	debris	bipCTC/otherBackground	epCTC/backgroundEpithelial		637.926	140.808	28.4997	3.86474	-6.64386	-6.64386	1.61746	bipCTC/otherBackground	bipCTC/otherBackground	mCTC
	346.572	74.7729	21.0064	2.94208	1.08746	-6.64386	-6.64386	bipCTC/otherBackground	bipCTC/otherBackground	epCTC/backgroundEpithelial		518.281	94.0461	25.6884	2.94067	-6.64386	-6.64386	1.32469	bipCTC/otherBackground	bipCTC/otherBackground	mCTC
	226.579	67.4509	16.985	1.54521	2.0469	-6.64386	-6.64386	dead	dead	epCTC/backgroundEpithelial		133.219	45.5582	13.0238	2.49373	1.97393	-6.64386	-6.64386	bipCTC/otherBackground	bipCTC/otherBackground	epCTC/backgroundEpithelial
	797.538	155.395	31.8662	3.14788	0.586973	-6.64386	-6.64386	bipCTC/otherBackground	bipCTC/otherBackground	epCTC/backgroundEpithelial		133.271	45.5654	13.0263	2.81574	0.637587	-6.64386	-6.64386	bipCTC/otherBackground	bipCTC/otherBackground	epCTC/backgroundEpithelial
	518.304	92.2798	25.689	2.95036	0.327048	-6.64386	-6.64386	bipCTC/otherBackground	bipCTC/otherBackground	epCTC/backgroundEpithelial		346.572	74.7729	21.0064	2.94208	1.08746	-6.64386	-6.64386	bipCTC/otherBackground	bipCTC/otherBackground	epCTC/backgroundEpithelial
	637.854	101.336	28.4981	3.18708	1.47031	-6.64386	-6.64386	bipCTC/otherBackground	bipCTC/otherBackground	epCTC/backgroundEpithelial		797.538	155.395	31.8662	3.14788	0.586973	-6.64386	-6.64386	bipCTC/otherBackground	bipCTC/otherBackground	epCTC/backgroundEpithelial
	770.753	120.188	31.3266	2.91958	1.26763	-6.64386	-6.64386	bipCTC/otherBackground	bipCTC/otherBackground	epCTC/backgroundEpithelial		518.304	92.2798	25.689	2.95036	0.327048	-6.64386	-6.64386	bipCTC/otherBackground	bipCTC/otherBackground	epCTC/backgroundEpithelial
	1277.32	165.761	40.3278	4.3477	1.73121	-6.64386	-6.64386	debris	bipCTC/otherBackground	epCTC/backgroundEpithelial		637.854	101.336	28.4981	3.18708	1.47031	-6.64386	-6.64386	bipCTC/otherBackground	bipCTC/otherBackground	epCTC/backgroundEpithelial
	333.667	67.53	20.6116	2.95555	0.671219	-6.64386	-6.64386	bipCTC/otherBackground	bipCTC/otherBackground	epCTC/backgroundEpithelial		611.376	109.882	27.9003	3.34681	-6.64386	-6.64386	0.317947	bipCTC/otherBackground	bipCTC/otherBackground	mCTC
	266.467	76.497	18.4195	3.28962	0.551974	-6.64386	-6.64386	bipCTC/otherBackground	bipCTC/otherBackground	epCTC/backgroundEpithelial		677.734	102.588	29.3755	2.92488	-6.64386	-6.64386	0.678608	bipCTC/otherBackground	bipCTC/otherBackground	mCTC
	173.865	58.9529	14.8786	2.99878	0.376689	-6.64386	-6.64386	dead	dead	epCTC/backgroundEpithelial		212.776	60.1111	16.4595	1.82929	-6.64386	-6.64386	3.66935	bipCTC/otherBackground	bipCTC/otherBackground	mCTC
	507.911	91.2267	25.4301	2.67738	1.8532	-6.64386	-6.64386	bipCTC/otherBackground	bipCTC/otherBackground	epCTC/backgroundEpithelial		770.753	120.188	31.3266	2.91958	1.26763	-6.64386	-6.64386	bipCTC/otherBackground	bipCTC/otherBackground	epCTC/backgroundEpithelial
	469.843	84.081	24.4586	1.69543	3.19432	-6.64386	-6.64386	debris	debris	epCTC/backgroundEpithelial		333.667	67.53	20.6116	2.95555	0.671219	-6.64386	-6.64386	bipCTC/otherBackground	bipCTC/otherBackground	epCTC/backgroundEpithelial
	546.625	88.1371	26.3815	2.44061	0.841444	-6.64386	-6.64386	bipCTC/otherBackground	bipCTC/otherBackground	epCTC/backgroundEpithelial		252.934	63.1586	17.9456	3.54756	-6.64386	-6.64386	2.80163	bipCTC/otherBackground	bipCTC/otherBackground	mCTC
	399.281	105.642	22.5473	3.4538	1.52112	-6.64386	-6.64386	bipCTC/otherBackground	bipCTC/otherBackground	epCTC/backgroundEpithelial		279.782	69.2137	18.8741	3.30792	-6.64386	-6.64386	2.36949	bipCTC/otherBackground	bipCTC/otherBackground	mCTC
	933.552	136.689	34.4766	2.9934	1.54986	-6.64386	-6.64386	debris	bipCTC/otherBackground	epCTC/backgroundEpithelial		266.467	76.497	18.4195	3.28962	0.551974	-6.64386	-6.64386	bipCTC/otherBackground	bipCTC/otherBackground	epCTC/backgroundEpithelial
	761.164	123.4	31.1311	4.30019	1.67563	-6.64386	2.14245	debris	debris	bipCTC/otherBackground		492.209	88.0443	25.034	2.66185	-6.64386	-6.64386	2.73103	bipCTC/otherBackground	bipCTC/otherBackground	mCTC
	1395.59	168.729	42.1535	3.53891	1.79799	-6.64386	-1.60131	debris	epCTC/backgroundEpithelial	bipCTC/otherBackground		213.283	70.4638	16.4791	4.2074	-6.64386	-6.64386	4.15179	bipCTC/otherBackground	bipCTC/otherBackground	mCTC
	1132.25	148.217	37.9688	2.48536	-6.64386	-6.64386	-0.457918	bipCTC/otherBackground	bipCTC/otherBackground	mCTC		507.911	91.2267	25.4301	2.67738	1.8532	-6.64386	-6.64386	bipCTC/otherBackground	bipCTC/otherBackground	epCTC/backgroundEpithelial
	332.995	77.7602	20.5908	2.15721	-6.64386	-6.64386	2.24391	bipCTC/otherBackground	bipCTC/otherBackground	mCTC		997.993	137.852	35.6467	2.58641	-6.64386	-6.64386	0.300359	bipCTC/otherBackground	bipCTC/otherBackground	mCTC
	265.807	70.4069	18.3966	3.17257	-6.64386	-6.64386	0.163277	wbc	wbc	mCTC		546.625	88.1371	26.3815	2.44061	0.841444	-6.64386	-6.64386	bipCTC/otherBackground	bipCTC/otherBackground	epCTC/backgroundEpithelial
	637.926	140.808	28.4997	3.86474	-6.64386	-6.64386	1.61746	bipCTC/otherBackground	bipCTC/otherBackground	mCTC		399.281	105.642	22.5473	3.4538	1.52112	-6.64386	-6.64386	bipCTC/otherBackground	bipCTC/otherBackground	epCTC/backgroundEpithelial
	332.366	98.3229	20.5714	3.21036	-6.64386	-6.64386	-0.18028	debris	debris	mCTC		265.807	70.4069	18.3966	3.17257	-6.64386	-6.64386	0.163277	wbc	wbc	mCTC
	518.281	94.0461	25.6884	2.94067	-6.64386	-6.64386	1.32469	bipCTC/otherBackground	bipCTC/otherBackground	mCTC		252.512	73.4254	17.9307	3.3026	-6.64386	-6.64386	1.9733	wbc	wbc	mCTC
	252.512	73.4254	17.9307	3.3026	-6.64386	-6.64386	1.9733	wbc	wbc	mCTC		372.116	95.2965	21.7668	2.9166	-6.64386	-6.64386	3.11848	wbc	wbc	mCTC
	332.613	92.3033	20.579	3.45295	-6.64386	-6.64386	0.637231	debris	debris	mCTC		571.428	104.355	26.9734	2.839	-6.64386	-6.64386	1.69154	wbc	wbc	mCTC
	611.394	115.921	27.9007	3.68474	-6.64386	-6.64386	1.18295	debris	debris	mCTC		918.358	129.315	34.1949	3.12326	-6.64386	-6.64386	-1.33044	wbc	wbc	mCTC
	372.116	95.2965	21.7668	2.9166	-6.64386	-6.64386	3.11848	wbc	wbc	mCTC		306.807	71.7719	19.7646	2.86039	-6.64386	-6.64386	0.950868	wbc	wbc	mCTC
	1767.3	183.297	47.4362	3.05803	-6.64386	-6.64386	-0.512748	debris	wbc	mCTC		226.579	67.4509	16.985	1.54521	2.0469	-6.64386	-6.64386	dead	dead	epCTC/backgroundEpithelial
	571.428	104.355	26.9734	2.839	-6.64386	-6.64386	1.69154	wbc	wbc	mCTC		173.865	58.9529	14.8786	2.99878	0.376689	-6.64386	-6.64386	dead	dead	epCTC/backgroundEpithelial
	611.376	109.882	27.9003	3.34681	-6.64386	-6.64386	0.317947	bipCTC/otherBackground	bipCTC/otherBackground	mCTC		332.366	98.3229	20.5714	3.21036	-6.64386	-6.64386	-0.18028	debris	debris	mCTC
	677.734	102.588	29.3755	2.92488	-6.64386	-6.64386	0.678608	bipCTC/otherBackground	bipCTC/otherBackground	mCTC		332.613	92.3033	20.579	3.45295	-6.64386	-6.64386	0.637231	debris	debris	mCTC
	212.776	60.1111	16.4595	1.82929	-6.64386	-6.64386	3.66935	bipCTC/otherBackground	bipCTC/otherBackground	mCTC		611.394	115.921	27.9007	3.68474	-6.64386	-6.64386	1.18295	debris	debris	mCTC
	918.358	129.315	34.1949	3.12326	-6.64386	-6.64386	-1.33044	wbc	wbc	mCTC		761.164	123.4	31.1311	4.30019	1.67563	-6.64386	2.14245	debris	debris	bipCTC/otherBackground
	572.245	123.248	26.9927	4.49959	-6.64386	-6.64386	0.288086	debris	debris	mCTC		572.245	123.248	26.9927	4.49959	-6.64386	-6.64386	0.288086	debris	debris	mCTC
	252.934	63.1586	17.9456	3.54756	-6.64386	-6.64386	2.80163	bipCTC/otherBackground	bipCTC/otherBackground	mCTC		824.734	121.997	32.405	4.19603	-6.64386	-6.64386	-1.02157	debris	debris	mCTC
	824.734	121.997	32.405	4.19603	-6.64386	-6.64386	-1.02157	debris	debris	mCTC		1529.04	166.985	44.123	3.50251	-6.64386	-6.64386	-1.27854	debris	debris	mCTC
	279.782	69.2137	18.8741	3.30792	-6.64386	-6.64386	2.36949	bipCTC/otherBackground	bipCTC/otherBackground	mCTC		1091.46	165.767	37.2786	3.06181	-6.64386	-6.64386	-1.3475	debris	debris	mCTC
	492.209	88.0443	25.034	2.66185	-6.64386	-6.64386	2.73103	bipCTC/otherBackground	bipCTC/otherBackground	mCTC		469.843	84.081	24.4586	1.69543	3.19432	-6.64386	-6.64386	debris	debris	epCTC/backgroundEpithelial
	1529.04	166.985	44.123	3.50251	-6.64386	-6.64386	-1.27854	debris	debris	mCTC		1860.36	179.498	48.6692	3.58698	-6.64386	-6.64386	-1.72283	debris	debris	mCTC
	629.834	139.785	28.3183	3.70457	-6.64386	-6.64386	-0.406137	debris	wbc	mCTC
	306.807	71.7719	19.7646	2.86039	-6.64386	-6.64386	0.950868	wbc	wbc	mCTC
	1091.46	165.767	37.2786	3.06181	-6.64386	-6.64386	-1.3475	debris	debris	mCTC
	213.283	70.4638	16.4791	4.2074	-6.64386	-6.64386	4.15179	bipCTC/otherBackground	bipCTC/otherBackground	mCTC
	1860.36	179.498	48.6692	3.58698	-6.64386	-6.64386	-1.72283	debris	debris	mCTC
	518.675	102.612	25.6982	3.03225	-6.64386	-6.64386	-0.349139	debris	bipCTC/otherBackground	mCTC
	997.993	137.852	35.6467	2.58641	-6.64386	-6.64386	0.300359	bipCTC/otherBackground	bipCTC/otherBackground	mCTC
