## Supplementary Table 7 for "Frequent Quantitation of Circulating Tumor Cells Predictive of Real-Time Therapy Response"

### Sheet: updated
	He et al.	ACCEPT	Ciurte et al.	Wang et al.	Sjoerd et al.	CellSearch	Aguilar-Avelar et al.	Chen et al.	Zhou et al.
	Img Analysis	Img Analysis	Img Analysis	Img Analysis	Img Analysis		Imaging System & Img Analysis	Imaging System & Img Analysis	Imaging System & Img Analysis
Image Analysis & Classification Type	Machine Learning: CNN (Alexnet, ResNet, Xception)	Deep Learning Network	Feature Analysis: Integral Channel Features & Machine Learning: CNN	Machine Learning: CNN and tSNE	Heuristics-Based: Thresholding		Heuristics-Based: Thresholding	Machine Learning: Feed forward neural networks	Heuristics-Based via ImageJ
Explainability	Low	Low	Medium	Low	High		High	Medium	High
Cancer Type	lung cancer count 26.3% of all patients, and the next is breast cancer and gastrointestinal cancer		Breast Cancer	Renal Cell Carcinoma	Prostate Cancer		Healthy Controls & Prostate Cancer	Colon Cancer	Breast Cancer
CTC subtype	epCTC				epCTC	EPCAM+	epCTC		epCTC
Accuracy		between 0.7-0.88, requires manual calculation		0.886 (patient blood sample)			0.98	0.955
				0.97 (cell culture)
Specificity	0.913		0.9998
Sensitivity	0.903		0.9287
F1-score	0.857			0.89
Requires specialised platform? / Usability		N	Y (feature extraction & convolution)				Y	Y	Y
Code Available?	N	Y	N	N	N		N	N	N

### Sheet: old
	He et al.	ACCEPT	Ciurte et al.	Wang et al.	Sjoerd et al.	CellSearch	Aguilar-Avelar et al.	Chen et al.	Zhou et al.	ChimeraX-i120
	Img Analysis	Img Analysis	Img Analysis	Img Analysis	Img Analysis		Imaging System & Img Analysis	Imaging System & Img Analysis	Imaging System & Img Analysis	Img Analysis + Single Cell Molecular Analysis
Image Analysis & Classification Type	Machine Learning: CNN (Alexnet, ResNet, Xception)	Deep Learning Network	Feature Analysis: Integral Channel Features & Machine Learning: CNN	Machine Learning: CNN and tSNE	Heuristics-Based: Thresholding		Heuristics-Based: Thresholding	Machine Learning: Feed forward neural networks	Heuristics-Based via ImageJ	Machine Learning Image Analysis
Explainability	Low	Low	Medium	Low	High		High	Medium	High	Medium
Cancer Type	lung cancer count 26.3% of all patients, and the next is breast cancer and gastrointestinal cancer		Breast Cancer	Renal Cell Carcinoma	Prostate Cancer		Healthy Controls & Prostate Cancer	Colon Cancer	Breast Cancer	hepatocellular carcinoma, intrahepatic cholangiocarcinoma, breast cancer, colorectal cancer, lung cancer
CTC subtype	epCTC				epCTC	EPCAM+	epCTC		epCTC
Accuracy		between 0.7-0.88, requires manual calculation		0.886 (patient blood sample)			0.98	0.955		>0.992
				0.97 (cell culture)
Specificity	0.913		0.9998							>0.96
Sensitivity	0.903		0.9287							>0.96
F1-score	0.857			0.89						>0.95
Requires specialised platform? / Usability		N	Y (feature extraction & convolution)				Y	Y	Y	Y (ChimeraX-i120 platform)
Code Available?	N	Y	N	N	N		N	N	N	N (prospective study)
