## Supplementary material for "Frequent Quantitation of Circulating Tumor Cells Predictive of Real-Time Therapy Response": Table 1

### Sheet: staging
	BREAST CANCER STAGING
	CELLTYPES	STAGE 4 (n=26) PROPORTION HIGHER	STAGE 3 (n=11) PROPORTION HIGHER	STAGE 2 (n=4) PROPORTION HIGHER
	epCTC	0.12	0.18	0.25
	bipCTC	0.42	0	0.25
	mCTC	0.85	0.55	0.25
	totalCTC	0.81	0.64	0.25
	clusters	0.31	0.09	0
	NASOPHARYGNEAL CANCER STAGING
	CELLTYPES	STAGE 4 (n=9) PROPORTION HIGHER	STAGE 2,3 (n=22) PROPORTION HIGHER	STAGE 1 (n=7) PROPORTION HIGHER
	epCTC	0	0.09	0.29
	bipCTC	0.22	0.41	0
	mCTC	0.78	0.59	1
	totalCTC	0.78	0.91	1
	clusters	0.11	0.18	0.29
