## Supplementary material for "Frequent Quantitation of Circulating Tumor Cells Predictive of Real-Time Therapy Response": Table 2

### Sheet: CTC-CQ vs Experts
		metrics	BREAST CANCER (n = 2072)	NASOPHARYNGEAL CANCER (n = 2372)	LUNG CANCER (n = 2288)	CONTROL (n = 2052)
		Average Cohen's Kappa	0.89	0.88	0.84	0.9
	epCTC/backgroundEpithelial	Specificity	1	0.99	0.99	0.99
		Sensitivity	1	1	0.98	1
	bipCTC/otherBackground	Specificity	1	1	1	1
		Sensitivity	0.83	0.89	0.93	0.94
	mCTC	Specificity	1	0.99	0.98	0.98
		Sensitivity	0.66	0.92	0.83	0.98
